# Retinal vascular trajectories and their associations with systemic health in the Canadian Longitudinal Study on Aging

**DOI:** 10.64898/2026.10.01.26364520

**Authors:** Thomas H Julian, George Moussa, Georgia R Morgan, Tom MacGillivray, Yitian Zhao, Bernard Keavney, Matthew Sperrin, Alejandro F Frangi, Panagiotis I Sergouniotis

## Abstract

Retinal vascular features are proposed biomarkers of systemic health, yet their longitudinal behaviour and relationship to systemic health remain poorly understood. We quantified retinal vascular morphology from serial colour fundus photographs in the Canadian Longitudinal Study on Aging, including 21,562 participants at baseline with good quality images. On average, vascular complexity and density decreased between baseline visit and follow-up 2 (mean interval 5.7 years), whereas tortuosity, arteriolar widths, and venular widths increased. Baseline vascular features were associated with demographic, cardiovascular, metabolic and behavioural traits, whereas altered longitudinal trajectories were associated principally with older age and higher low-density lipoprotein cholesterol. Within-person increases in mean arterial pressure covaried with lower vascular complexity, density and vessel widths. In survival analyses, independently of baseline vascular features, increases in fractal dimension were associated with lower hazard of subsequent all-cause mortality (hazard ratio = 0.92 per standard deviation, 95% confidence interval (CI) = 0.86 - 0.98), whereas arteriolar widening was associated with higher mortality (hazard ratio = 1.09, 95% CI = 1.02 - 1.17). No retinal change metric was associated with major adverse cardiovascular events after false-discovery-rate correction. These findings identify retinal vascular remodelling as a dynamic phenotype associated with systemic health and subsequent mortality, and motivate evaluation of multi-time-point retinal imaging in oculomics.
