## Supplementary Tables for "Retinal vascular trajectories and their associations with systemic health in the Canadian Longitudinal Study on Aging"

### Sheet: S1
Supplementary Table 1: A table summarising the correlation (Pearson) between change metrics between baseline and follow-up 2. N = total sample size, r = Pearson correlation coefficient.
Trait 1	Trait 2	N	r	P Value (unadjusted)
Δ Fractal Dimension	Δ Fractal Dimension	8312	1	0
Δ Fractal Dimension	Δ Venular Average Width	8312	-0.614687	0
Δ Arteriolar Average Width	Δ Venular Average Width	8312	0.716967	0
Δ Venular Average Width	Δ Arteriolar Average Width	8312	0.716967	0
Δ Arteriolar Average Width	Δ Arteriolar Average Width	8312	1	0
Δ Venular Average Width	Δ Venular Average Width	8312	1	0
Δ Fractal Dimension	Δ Arteriolar Average Width	8312	-0.505538	0
Δ Vessel Density	Δ Fractal Dimension	8312	0.867285	0
Δ Arteriolar Average Width	Δ Fractal Dimension	8312	-0.505538	0
Δ Tortuosity Density	Δ Tortuosity Density	8312	1	0
Δ Venular Average Width	Δ Fractal Dimension	8312	-0.614687	0
Δ Fractal Dimension	Δ Vessel Density	8312	0.867285	0
Δ Vessel Density	Δ Vessel Density	8312	1	0
Δ Vessel Density	Δ Venular Average Width	8312	-0.373495	1.83e-273
Δ Venular Average Width	Δ Vessel Density	8312	-0.373495	1.83e-273
Δ Vessel Density	Δ Arteriolar Average Width	8312	-0.266683	2.44e-135
Δ Arteriolar Average Width	Δ Vessel Density	8312	-0.266683	2.44e-135
Δ Venular Average Width	Δ Tortuosity Density	8312	0.175119	3.11e-58
Δ Tortuosity Density	Δ Venular Average Width	8312	0.175119	3.11e-58
Δ Tortuosity Density	Δ Fractal Dimension	8312	-0.175036	3.53e-58
Δ Fractal Dimension	Δ Tortuosity Density	8312	-0.175036	3.53e-58
Δ Tortuosity Density	Δ Arteriolar Average Width	8312	0.148936	1.95e-42
Δ Arteriolar Average Width	Δ Tortuosity Density	8312	0.148936	1.95e-42
Δ Vessel Density	Δ Tortuosity Density	8312	-0.142426	6.38e-39
Δ Tortuosity Density	Δ Vessel Density	8312	-0.142426	6.38e-39

### Sheet: S2
Supplementary Table 2: A table summarising all results of mixed linear models. SE = standard error, CI = confidence interval, BH FDR = Benjamini-Hochberg false discovery rate, MAP = mean arterial pressure, BMI = body mass index, ETOH = ethanol, PASE = physical activity scale for the elderly, LDL = low density lipoprotein, HDL = high density lipoprotein, HbA1c = glycated haemoglobin. "z" in the va…
Coefficient	SE	Z	CI lower 95	CI upper 95	Estimand	Metric	N observations	N participants	P Value	BH FDR P Value
-0.0229894	0.00973543	-2.36142	-0.0420705	-0.0039083	Intercept	Fractal dimension	33557	17288	0.0182052
0.194854	0.0151257	12.8823	0.165208	0.2245	Sex (reference = female)	Fractal dimension	33557	17288	5.66e-38	2.83e-37
-0.0730709	0.00223631	-32.6748	-0.077454	-0.0686878	Elapsed time (per year)	Fractal dimension	33557	17288	3.57e-234	1.78e-233
-0.0022787	0.00355397	-0.641184	-0.0092444	0.0046869	Sex (reference = female) x elapsed time	Fractal dimension	33557	17288	0.521403	0.648696
-0.128404	0.00696651	-18.4317	-0.142059	-0.11475	Participant-mean MAP (per 1 SD)	Fractal dimension	33557	17288	7.32e-76	1.22e-75
-0.0010931	0.00172635	-0.633211	-0.0044767	0.00229044	Participant-mean MAP (per 1 SD) x elapsed time	Fractal dimension	33557	17288	0.526596	0.658245
-0.027996	0.00296281	-9.44912	-0.033803	-0.022189	Within-person MAP deviation (per 1 SD)	Fractal dimension	33557	17288	3.42e-21	5.69e-21
0.0223303	0.00741599	3.0111	0.00779519	0.0368653	Participant-mean BMI (per 1 SD)	Fractal dimension	33557	17288	0.00260306	0.00650764
0.00199038	0.00179171	1.11089	-0.0015213	0.00550206	Participant-mean BMI (per 1 SD) x elapsed time	Fractal dimension	33557	17288	0.266618	0.333272
0.00275204	0.00293643	0.937207	-0.0030033	0.00850734	Within-person BMI deviation (per 1 SD)	Fractal dimension	33557	17288	0.348652	0.471815
-0.266527	0.00366266	-72.7686	-0.273705	-0.259348	Baseline age (per 5 years)	Fractal dimension	33557	17288	0	0
-0.0077318	0.00091253	-8.47292	-0.0095203	-0.0059433	Baseline age (per 5 years) x elapsed time	Fractal dimension	33557	17288	2.39e-17	1.2e-16
-0.0083008	0.00378203	-2.1948	-0.0157134	-0.0008882	Participant-mean alcohol intake (per 50 g/week)	Fractal dimension	33557	17288	0.0281777	0.0469629
-0.000753	0.00094971	-0.79292	-0.0026144	0.00110835	Participant-mean alcohol intake (per 50 g/week) x elapsed time	Fractal dimension	33557	17288	0.427824	0.544005
-8.1e-05	0.00344377	-0.0235063	-0.0068306	0.00666872	Within-person alcohol deviation (per 50 g/week)	Fractal dimension	33557	17288	0.981246	0.981246
0.0172423	0.00431447	3.99638	0.00878608	0.0256985	Baseline smoking exposure (per 10 pack-years)	Fractal dimension	33557	17288	6.43e-05	8.04e-05
-0.0008973	0.00108345	-0.828192	-0.0030208	0.00122622	Baseline smoking exposure (per 10 pack-years) x elapsed time	Fractal dimension	33557	17288	0.407561	0.679269
0.0285202	0.0068935	4.13726	0.0150092	0.0420312	Baseline physical activity (per 1 SD PASE)	Fractal dimension	33557	17288	3.51e-05	8.79e-05
0.0018702	0.00160115	1.16804	-0.001268	0.00500839	Baseline physical activity (per 1 SD PASE) x elapsed time	Fractal dimension	33557	17288	0.242792	0.606981
0.037162	0.00668281	5.56083	0.0240639	0.05026	Baseline LDL cholesterol (per 1 SD)	Fractal dimension	33557	17288	2.68e-08	6.71e-08
-0.0038656	0.00157194	-2.45914	-0.0069466	-0.0007847	Baseline LDL cholesterol (per 1 SD) x elapsed time	Fractal dimension	33557	17288	0.013927	0.0348176
-0.0283463	0.00773909	-3.66275	-0.0435146	-0.013178	Baseline HDL cholesterol (per 1 SD)	Fractal dimension	33557	17288	0.00024953	0.00062381
-0.0008565	0.00180522	-0.474449	-0.0043947	0.00268168	Baseline HDL cholesterol (per 1 SD) x elapsed time	Fractal dimension	33557	17288	0.63518	0.793975
-0.0343629	0.00694624	-4.94697	-0.0479773	-0.0207485	Baseline HbA1c (per 1 SD)	Fractal dimension	33557	17288	7.54e-07	1.88e-06
-0.0015078	0.00175307	-0.860107	-0.0049438	0.00192813	Baseline HbA1c (per 1 SD) x elapsed time	Fractal dimension	33557	17288	0.38973	0.64169
0.0011069	0.0100536	0.1101	-0.0185978	0.0208116	Intercept	Vessel density	33557	17288	0.91233
0.122311	0.0156204	7.83022	0.0916958	0.152927	Sex (reference = female)	Vessel density	33557	17288	4.87e-15	1.22e-14
-0.0629103	0.00193999	-32.4283	-0.0667126	-0.059108	Elapsed time (per year)	Vessel density	33557	17288	1.1e-230	2.74e-230
0.0014051	0.00308424	0.455575	-0.0046399	0.00745009	Sex (reference = female) x elapsed time	Vessel density	33557	17288	0.648696	0.648696
-0.20139	0.00718874	-28.0146	-0.215479	-0.1873	Participant-mean MAP (per 1 SD)	Vessel density	33557	17288	1.08e-172	5.39e-172
-0.0010356	0.00150155	-0.68968	-0.0039786	0.00190739	Participant-mean MAP (per 1 SD) x elapsed time	Vessel density	33557	17288	0.490395	0.658245
-0.0457131	0.00255217	-17.9115	-0.0507153	-0.040711	Within-person MAP deviation (per 1 SD)	Vessel density	33557	17288	9.59e-72	4.8e-71
0.0394251	0.00764702	5.15562	0.0244372	0.054413	Participant-mean BMI (per 1 SD)	Vessel density	33557	17288	2.53e-07	1.26e-06
0.00284106	0.00155692	1.8248	-0.0002104	0.00589257	Participant-mean BMI (per 1 SD) x elapsed time	Vessel density	33557	17288	0.0680316	0.286421
0.0025577	0.00252347	1.01357	-0.0023882	0.0075036	Within-person BMI deviation (per 1 SD)	Vessel density	33557	17288	0.31079	0.471815
-0.230012	0.00378009	-60.8482	-0.237421	-0.222603	Baseline age (per 5 years)	Vessel density	33557	17288	0	0
-0.0065135	0.00079297	-8.21405	-0.0080676	-0.0049593	Baseline age (per 5 years) x elapsed time	Vessel density	33557	17288	2.14e-16	5.35e-16
-0.0161548	0.00390215	-4.13998	-0.0238029	-0.0085067	Participant-mean alcohol intake (per 50 g/week)	Vessel density	33557	17288	3.47e-05	8.68e-05
-0.0006441	0.00082548	-0.780317	-0.0022621	0.00097378	Participant-mean alcohol intake (per 50 g/week) x elapsed time	Vessel density	33557	17288	0.435204	0.544005
-0.0019862	0.00296132	-0.670726	-0.0077903	0.00381785	Within-person alcohol deviation (per 50 g/week)	Vessel density	33557	17288	0.502395	0.762061
0.0525797	0.00444747	11.8224	0.0438628	0.0612966	Baseline smoking exposure (per 10 pack-years)	Vessel density	33557	17288	2.99e-32	4.98e-32
-0.0014109	0.00094281	-1.49647	-0.0032588	0.00043699	Baseline smoking exposure (per 10 pack-years) x elapsed time	Vessel density	33557	17288	0.134531	0.384142
0.0371274	0.00712007	5.21447	0.0231723	0.0510825	Baseline physical activity (per 1 SD PASE)	Vessel density	33557	17288	1.84e-07	9.22e-07
0.00057096	0.00138905	0.411043	-0.0021515	0.00329344	Baseline physical activity (per 1 SD PASE) x elapsed time	Vessel density	33557	17288	0.681041	0.712246
0.0460664	0.00690138	6.67495	0.0325399	0.0595928	Baseline LDL cholesterol (per 1 SD)	Vessel density	33557	17288	2.47e-11	1.24e-10
-0.0050104	0.00136442	-3.67217	-0.0076846	-0.0023362	Baseline LDL cholesterol (per 1 SD) x elapsed time	Vessel density	33557	17288	0.0002405	0.0012025
-0.0421887	0.00799229	-5.27868	-0.0578533	-0.0265241	Baseline HDL cholesterol (per 1 SD)	Vessel density	33557	17288	1.3e-07	6.51e-07
0.00143637	0.00156658	0.916884	-0.0016341	0.00450681	Baseline HDL cholesterol (per 1 SD) x elapsed time	Vessel density	33557	17288	0.359204	0.762467
-0.0143446	0.00716451	-2.00217	-0.0283867	-0.0003024	Baseline HbA1c (per 1 SD)	Vessel density	33557	17288	0.0452665	0.0565831
-0.0022112	0.00152611	-1.4489	-0.0052023	0.00077994	Baseline HbA1c (per 1 SD) x elapsed time	Vessel density	33557	17288	0.147366	0.64169
0.0335809	0.0114021	2.94514	0.0112331	0.0559287	Intercept	Tortuosity density	33557	17288	0.00322812
-0.087417	0.0177152	-4.93456	-0.122138	-0.0526957	Sex (reference = female)	Tortuosity density	33557	17288	8.03e-07	1e-06
0.00865989	0.00252741	3.4264	0.00370627	0.0136135	Elapsed time (per year)	Tortuosity density	33557	17288	0.00061165	0.00061165
0.00824555	0.00401994	2.05116	0.00036661	0.0161245	Sex (reference = female) x elapsed time	Tortuosity density	33557	17288	0.0402512	0.0670854
0.0278646	0.00815775	3.41572	0.0118757	0.0438535	Participant-mean MAP (per 1 SD)	Tortuosity density	33557	17288	0.00063613	0.00063613
-0.0022264	0.00195371	-1.13958	-0.0060556	0.00160279	Participant-mean MAP (per 1 SD) x elapsed time	Tortuosity density	33557	17288	0.254461	0.658245
-0.0013608	0.00334531	-0.406775	-0.0079175	0.0051959	Within-person MAP deviation (per 1 SD)	Tortuosity density	33557	17288	0.684173	0.684173
0.0034689	0.00868271	0.399519	-0.0135489	0.0204867	Participant-mean BMI (per 1 SD)	Tortuosity density	33557	17288	0.689511	0.852262
0.00276977	0.00202724	1.36628	-0.0012035	0.00674308	Participant-mean BMI (per 1 SD) x elapsed time	Tortuosity density	33557	17288	0.171853	0.286421
0.00201652	0.0033137	0.608539	-0.0044782	0.00851126	Within-person BMI deviation (per 1 SD)	Tortuosity density	33557	17288	0.54283	0.54283
0.0782587	0.0042891	18.246	0.0698523	0.0866652	Baseline age (per 5 years)	Tortuosity density	33557	17288	2.23e-74	3.71e-74
0.00020273	0.00103221	0.196406	-0.0018204	0.00222583	Baseline age (per 5 years) x elapsed time	Tortuosity density	33557	17288	0.844292	0.844292
0.00258329	0.0044286	0.583321	-0.0060966	0.0112632	Participant-mean alcohol intake (per 50 g/week)	Tortuosity density	33557	17288	0.559677	0.559677
0.00101478	0.00107462	0.944318	-0.0010914	0.003121	Participant-mean alcohol intake (per 50 g/week) x elapsed time	Tortuosity density	33557	17288	0.345007	0.544005
-0.0038256	0.00388681	-0.98426	-0.0114436	0.00379237	Within-person alcohol deviation (per 50 g/week)	Tortuosity density	33557	17288	0.324988	0.762061
-0.004804	0.00505105	-0.951089	-0.0147039	0.00509588	Baseline smoking exposure (per 10 pack-years)	Tortuosity density	33557	17288	0.341559	0.341559
0.00055173	0.00122628	0.449924	-0.0018517	0.00295519	Baseline smoking exposure (per 10 pack-years) x elapsed time	Tortuosity density	33557	17288	0.652765	0.815956
0.002144	0.00807399	0.265544	-0.0136807	0.0179687	Baseline physical activity (per 1 SD PASE)	Tortuosity density	33557	17288	0.79059	0.79059
-0.0006679	0.00181093	-0.368842	-0.0042173	0.00288141	Baseline physical activity (per 1 SD PASE) x elapsed time	Tortuosity density	33557	17288	0.712246	0.712246
-0.0182622	0.00782693	-2.33325	-0.0336027	-0.0029217	Baseline LDL cholesterol (per 1 SD)	Tortuosity density	33557	17288	0.019635	0.0245438
-0.0008811	0.00177812	-0.495522	-0.0043662	0.00260396	Baseline LDL cholesterol (per 1 SD) x elapsed time	Tortuosity density	33557	17288	0.620232	0.738847
0.0234936	0.00906408	2.59194	0.00572831	0.0412588	Baseline HDL cholesterol (per 1 SD)	Tortuosity density	33557	17288	0.00954355	0.0159059
0.00151714	0.0020419	0.743002	-0.0024849	0.00551918	Baseline HDL cholesterol (per 1 SD) x elapsed time	Tortuosity density	33557	17288	0.45748	0.762467
0.0126625	0.00813313	1.5569	-0.0032782	0.0286031	Baseline HbA1c (per 1 SD)	Tortuosity density	33557	17288	0.119494	0.119494
-3.05e-05	0.00198428	-0.0153899	-0.0039197	0.00385858	Baseline HbA1c (per 1 SD) x elapsed time	Tortuosity density	33557	17288	0.987721	0.987721
0.0618206	0.0113733	5.43557	0.0395293	0.084112	Intercept	Arteriolar Average width	33556	17288	5.46e-08
-0.108334	0.0176708	-6.13068	-0.142968	-0.0736997	Sex (reference = female)	Arteriolar Average width	33556	17288	8.75e-10	1.46e-09
0.0101094	0.00228445	4.42531	0.00563196	0.0145868	Elapsed time (per year)	Arteriolar Average width	33556	17288	9.63e-06	1.2e-05
0.00796532	0.00363082	2.19381	0.00084905	0.0150816	Sex (reference = female) x elapsed time	Arteriolar Average width	33556	17288	0.0282491	0.0670854
-0.190119	0.00813363	-23.3744	-0.206061	-0.174178	Participant-mean MAP (per 1 SD)	Arteriolar Average width	33556	17288	7.78e-121	1.94e-120
0.00017992	0.00176685	0.101832	-0.003283	0.00364289	Participant-mean MAP (per 1 SD) x elapsed time	Arteriolar Average width	33556	17288	0.91889	0.91889
-0.0438305	0.0030088	-14.5674	-0.0497276	-0.0379333	Within-person MAP deviation (per 1 SD)	Arteriolar Average width	33556	17288	4.53e-48	1.13e-47
-0.0016116	0.00865344	-0.186232	-0.018572	0.0153489	Participant-mean BMI (per 1 SD)	Arteriolar Average width	33556	17288	0.852262	0.852262
0.00267175	0.00183232	1.45812	-0.0009195	0.00626304	Participant-mean BMI (per 1 SD) x elapsed time	Arteriolar Average width	33556	17288	0.144807	0.286421
-0.0127338	0.0029763	-4.2784	-0.0185673	-0.0069004	Within-person BMI deviation (per 1 SD)	Arteriolar Average width	33556	17288	1.88e-05	9.41e-05
-0.0301072	0.0042768	-7.03965	-0.0384896	-0.0217248	Baseline age (per 5 years)	Arteriolar Average width	33556	17288	1.93e-12	1.93e-12
0.00353092	0.00093333	3.78314	0.00170162	0.00536021	Baseline age (per 5 years) x elapsed time	Arteriolar Average width	33556	17288	0.00015486	0.00019358
-0.0202631	0.00441516	-4.58943	-0.0289166	-0.0116095	Participant-mean alcohol intake (per 50 g/week)	Arteriolar Average width	33556	17288	4.44e-06	2.22e-05
-0.000218	0.00097149	-0.224358	-0.002122	0.00168612	Participant-mean alcohol intake (per 50 g/week) x elapsed time	Arteriolar Average width	33556	17288	0.822479	0.822479
-0.001783	0.00349222	-0.510575	-0.0086277	0.00506159	Within-person alcohol deviation (per 50 g/week)	Arteriolar Average width	33556	17288	0.609649	0.762061
0.0625088	0.00503312	12.4195	0.052644	0.0723735	Baseline smoking exposure (per 10 pack-years)	Arteriolar Average width	33556	17288	2.05e-35	5.12e-35
0.00158266	0.00110929	1.42673	-0.0005915	0.00375682	Baseline smoking exposure (per 10 pack-years) x elapsed time	Arteriolar Average width	33556	17288	0.153657	0.384142
0.0246687	0.00805443	3.06276	0.00888236	0.0404551	Baseline physical activity (per 1 SD PASE)	Arteriolar Average width	33556	17288	0.00219309	0.00365514
-0.0033617	0.00163533	-2.05565	-0.0065669	-0.0001565	Baseline physical activity (per 1 SD PASE) x elapsed time	Arteriolar Average width	33556	17288	0.0398159	0.19908
0.00522902	0.00780728	0.669762	-0.010073	0.020531	Baseline LDL cholesterol (per 1 SD)	Arteriolar Average width	33556	17288	0.503009	0.503009
0.00202081	0.00160616	1.25816	-0.0011272	0.00516882	Baseline LDL cholesterol (per 1 SD) x elapsed time	Arteriolar Average width	33556	17288	0.208332	0.34722
0.00095607	0.00904137	0.105744	-0.0167647	0.0186768	Baseline HDL cholesterol (per 1 SD)	Arteriolar Average width	33556	17288	0.915786	0.915786
0.00354149	0.00184418	1.92035	-7.31e-05	0.00715602	Baseline HDL cholesterol (per 1 SD) x elapsed time	Arteriolar Average width	33556	17288	0.0548134	0.274067
0.0412706	0.00810694	5.09078	0.0253813	0.0571599	Baseline HbA1c (per 1 SD)	Arteriolar Average width	33556	17288	3.57e-07	1.78e-06
0.00117352	0.0017954	0.653628	-0.0023454	0.00469244	Baseline HbA1c (per 1 SD) x elapsed time	Arteriolar Average width	33556	17288	0.513352	0.64169
0.0275104	0.0114707	2.39832	0.00502821	0.0499926	Intercept	Venular Average width	33557	17288	0.0164706
-0.0769761	0.0178216	-4.31926	-0.111906	-0.0420464	Sex (reference = female)	Venular Average width	33557	17288	1.57e-05	1.57e-05
0.0273985	0.00274075	9.99672	0.0220268	0.0327703	Elapsed time (per year)	Venular Average width	33557	17288	1.58e-23	2.63e-23
0.00903011	0.004356	2.07303	0.00049251	0.0175677	Sex (reference = female) x elapsed time	Venular Average width	33557	17288	0.0381695	0.0670854
-0.0436964	0.00820999	-5.32234	-0.0597877	-0.0276051	Participant-mean MAP (per 1 SD)	Venular Average width	33557	17288	1.02e-07	1.28e-07
-0.0018309	0.00211454	-0.865847	-0.0059753	0.00231356	Participant-mean MAP (per 1 SD) x elapsed time	Venular Average width	33557	17288	0.386574	0.658245
-0.0194263	0.00363925	-5.33799	-0.0265591	-0.0122935	Within-person MAP deviation (per 1 SD)	Venular Average width	33557	17288	9.4e-08	1.17e-07
0.0239348	0.00874138	2.7381	0.006802	0.0410676	Participant-mean BMI (per 1 SD)	Venular Average width	33557	17288	0.0061795	0.0102992
0.00049266	0.00219518	0.224429	-0.0038098	0.00479513	Participant-mean BMI (per 1 SD) x elapsed time	Venular Average width	33557	17288	0.822423	0.822423
0.00318578	0.00360954	0.8826	-0.0038888	0.0102603	Within-person BMI deviation (per 1 SD)	Venular Average width	33557	17288	0.377452	0.471815
0.0684979	0.00431625	15.8698	0.0600382	0.0769576	Baseline age (per 5 years)	Venular Average width	33557	17288	1.03e-56	1.28e-56
0.00478424	0.00111804	4.27913	0.00259292	0.00697557	Baseline age (per 5 years) x elapsed time	Venular Average width	33557	17288	1.88e-05	3.13e-05
-0.003367	0.00445728	-0.755399	-0.0121031	0.00536908	Participant-mean alcohol intake (per 50 g/week)	Venular Average width	33557	17288	0.450009	0.559677
0.00135841	0.00116348	1.16754	-0.000922	0.00363879	Participant-mean alcohol intake (per 50 g/week) x elapsed time	Venular Average width	33557	17288	0.242994	0.544005
0.00391259	0.0042323	0.92446	-0.0043826	0.0122077	Within-person alcohol deviation (per 50 g/week)	Venular Average width	33557	17288	0.355247	0.762061
0.0664002	0.00508602	13.0554	0.0564318	0.0763686	Baseline smoking exposure (per 10 pack-years)	Venular Average width	33557	17288	5.92e-39	2.96e-38
-0.0001789	0.0013269	-0.134811	-0.0027796	0.00242179	Baseline smoking exposure (per 10 pack-years) x elapsed time	Venular Average width	33557	17288	0.892761	0.892761
0.00894144	0.00812184	1.10091	-0.0069771	0.02486	Baseline physical activity (per 1 SD PASE)	Venular Average width	33557	17288	0.270935	0.338668
-0.0017585	0.00196262	-0.895979	-0.0056051	0.00208819	Baseline physical activity (per 1 SD PASE) x elapsed time	Venular Average width	33557	17288	0.370264	0.617106
0.0233453	0.00787397	2.96487	0.00791256	0.0387779	Baseline LDL cholesterol (per 1 SD)	Venular Average width	33557	17288	0.00302815	0.00504692
0.00064228	0.00192657	0.333381	-0.0031337	0.00441828	Baseline LDL cholesterol (per 1 SD) x elapsed time	Venular Average width	33557	17288	0.738847	0.738847
-0.0033178	0.00911847	-0.36386	-0.0211897	0.014554	Baseline HDL cholesterol (per 1 SD)	Venular Average width	33557	17288	0.715963	0.894953
0.00055649	0.00221258	0.251513	-0.0037801	0.00489306	Baseline HDL cholesterol (per 1 SD) x elapsed time	Venular Average width	33557	17288	0.801418	0.801418
0.0334611	0.00818723	4.08699	0.0174144	0.0495078	Baseline HbA1c (per 1 SD)	Venular Average width	33557	17288	4.37e-05	7.28e-05
0.00190998	0.00214666	0.889745	-0.0022974	0.00611735	Baseline HbA1c (per 1 SD) x elapsed time	Venular Average width	33557	17288	0.373603	0.64169

### Sheet: S3
Supplementary Table 3: A table summarising the results of Cox proportional hazards, with major adverse cardiovascular events (MACE) as the outcome. HR = hazard ratio, CI = confidence interval, BH FDR = Benjamini-Hochberg false discovery rate,
Event	Metric	Coefficient	HR	HR CI lower 95	HR CI upper 95	P Value	BH FDR P Value	N participants	Events	Median follow-up (years)	Maximum follow-up (years)	Minimum follow-up (years)
MACE	Change in Fractal Dimension (per SD)	-0.133807	0.874759	0.763801	1.00184	0.0531787	0.265894	14424	177	6.92471	11.6879	0.00342231
MACE	Change in Vessel Density (per SD)	-0.0922191	0.911905	0.788334	1.05485	0.214509	0.357515	14424	177	6.92471	11.6879	0.00342231
MACE	Change in Tortuosity Density (per SD)	0.0628928	1.06491	0.918447	1.23474	0.404793	0.404793	14424	177	6.92471	11.6879	0.00342231
MACE	Change in Arteriolar Average Width (per SD)	0.117751	1.12496	0.966932	1.30882	0.127364	0.318409	14423	177	6.92471	11.6879	0.00342231
MACE	Change in Venular Average Width (per SD)	0.0674136	1.06974	0.922592	1.24035	0.371929	0.404793	14424	177	6.92471	11.6879	0.00342231

### Sheet: S4
Supplementary Table 4: A table summarising the results of Cox proportional hazards, with all-cause death as the outcome. HR = hazard ratio, CI = confidence interval, BH FDR = Benjamini-Hochberg false discovery rate
Event	Metric	Coefficient	HR	HR CI lower 95	HR CI upper 95	P Value	BH FDR P Value	N participants	Events	Median follow-up (years)	Maximum follow-up (years)	Minimum follow-up (years)
Death	Change in Fractal Dimension (per SD)	-0.0849292	0.918577	0.86431	0.976251	0.00626521	0.031326	15575	837	6.92197	11.6879	0.00068446
Death	Change in Vessel Density (per SD)	-0.0653008	0.936786	0.87673	1.00096	0.0533949	0.0889916	15575	837	6.92197	11.6879	0.00068446
Death	Change in Tortuosity Density (per SD)	0.0566466	1.05828	0.992547	1.12837	0.0833939	0.104242	15575	837	6.92197	11.6879	0.00068446
Death	Change in Arteriolar Average Width (per SD)	0.0852015	1.08894	1.0173	1.16562	0.0141338	0.0353346	15574	837	6.92197	11.6879	0.00068446
Death	Change in Venular Average Width (per SD)	0.0309247	1.03141	0.965561	1.10175	0.358224	0.358224	15575	837	6.92197	11.6879	0.00068446
